# The recent rapid expansion of multidrug resistant strains of *Mycobacterium tuberculosis* Ural lineage 4.2 in the Republic of Moldova

**DOI:** 10.1101/2023.11.10.23298377

**Authors:** Melanie H. Chitwood, Caroline Colijn, Chongguang Yang, Valeriu Crudu, Nelly Ciobanu, Alexandru Codreanu, Jaehee Kim, Isabel Rancu, Kyu Rhee, Ted Cohen, Benjamin Sobkowiak

## Abstract

The projected trajectory of multidrug resistant tuberculosis (MDR-TB) epidemics depends on the reproductive fitness of circulating strains of MDR *M. tuberculosis (Mtb)*. Previous efforts to characterize the fitness of MDR *Mtb* have found that *Mtb* strains of the Beijing sublineage (Lineage 2.2.1) may be more prone to develop resistance and retain fitness in the presence of resistance-conferring mutations than other lineages. Using *Mtb* genome sequences from all culture-positive cases collected over two years in Moldova, we estimate the fitness of Ural (Lineage 4.2) and Beijing strains, the two lineages in which MDR is concentrated in the country. We estimate that the fitness of MDR Ural strains substantially exceeds that of other susceptible and MDR strains, and we identify several mutations specific to these MDR Ural strains. Our findings suggest that MDR Ural *Mtb* has been transmitting efficiently in Moldova and poses a substantial risk of spreading further in the region.
