## Supplementary Tables for "The recent rapid expansion of multidrug resistant strains of *Mycobacterium tuberculosis* Ural lineage 4.2 in the Republic of Moldova"

### Sheet: Table S1
Table S1: Comaprison between DST and WGS drug resistance predicition

### Sheet: Table S2
Table S2: Mutational differences in the MDR Ural isolates
SNPs	Proportion with alternative allele
H37Rv_position	MDR_Ural	nonMDR_Ural	MDR_Beijing	nonMDR_Beijing	MDR_Georgia	nonMDR_Georgia	Gene	Locus_Tag	Type	Reference_nt	Alternative_nt	Reference_AA	Alternative_AA	SNP_type	Codon number
1918	0.925781	0.0365854	0	0	0.15	0	dnaA-dnaN	Rv0001-Rv0002	Intergenic	C	T	.	.	.	-134
37326	0.984375	0.0487805	0	0	0.33	0.04	fadD34	Rv0035	CDS	T	C	L	P	Non-synonymous	23
69285	0.984375	0.0426829	0	0	0.33	0.02	.	Rv0064	CDS	G	A	L	L	Synonymous	222
137598	0.925781	0.0365854	0	0	0.15	0	gmhA	Rv0113	CDS	G	T	A	S	Non-synonymous	94
193441	0.984375	0.0487805	0	0	0.33	0.04	.	Rv0163	CDS	C	T	P	S	Non-synonymous	109
219873	0.984375	0.0365854	0	0	0.33	0	.	Rv0188	CDS	T	G	F	V	Non-synonymous	130
240840	0.984375	0.0670732	0	0	0.37	0.07	mmpL11	Rv0202c	CDS	A	G	T	T	Synonymous	151
294938	0.984375	0.0365854	0	0	0.3	0	fadE5	Rv0244c	CDS	C	T	V	V	Synonymous	232
306737	0.984375	0.0365854	0	0	0.33	0	cobQ1	Rv0255c	CDS	G	A	P	P	Synonymous	374
322677	0.984375	0.0365854	0	0	0.33	0	narU	Rv0267	CDS	C	T	Y	Y	Synonymous	449
375165	0.972656	0.0365854	0	0	0.33	0	PPE6	Rv0305c	CDS	T	C	T	A	Non-synonymous	183
428684	0.96875	0.0426829	0	0	0.33	0.02	PPE8	Rv0355c	CDS	T	C	Y	C	Non-synonymous	1999
455703	0.980469	0.0487805	0	0	0.33	0.04	.	Rv0378	CDS	G	A	G	S	Non-synonymous	23
491247	0.980469	0.0670732	0	0	0.37	0.07	fgd1	Rv0407	CDS	C	T	Y	Y	Synonymous	155
529908	0.984375	0.0365854	0	0	0.33	0	groEL2	Rv0440	CDS	C	T	A	V	Non-synonymous	434
608512	0.980469	0.0487805	0	0	0.3	0.04	.	Rv0516c	CDS	T	G	S	S	Synonymous	8
619969	0.980469	0.0365854	0	0	0.33	0	ccsA	Rv0529	CDS	G	A	V	I	Non-synonymous	27
736510	0.984375	0.0365854	0	0	0.33	0	mmaA4	Rv0642c	CDS	G	C	P	A	Non-synonymous	232
761155	0.91	0	0.9	0.00733496	0.78	0	rpoB	Rv0667	CDS	C	T	S	L	Non-synonymous	450
781822	0.95	0.0426829	0.0837563	0.00733496	0.52	0	rpsL	Rv0682	CDS	A	G	K	R	Non-synonymous	88
815128	0.925781	0.0365854	0	0	0.15	0	rpmD	Rv0722	CDS	C	A	L	M	Non-synonymous	46
842111	0.976562	0.0670732	0	0	0.41	0.01	.	Rv0750	CDS	C	G	L	V	Non-synonymous	27
887661	0.984375	0.0365854	0	0	0.33	0	.	Rv0794c	CDS	C	T	A	T	Non-synonymous	326
902957	0.976562	0.0426829	0	0	0.33	0.02	purF	Rv0808	CDS	C	T	L	L	Synonymous	283
959936	0.984375	0.0487805	0	0	0.33	0.04	ercc3	Rv0861c	CDS	C	T	P	P	Synonymous	72
962268	0.984375	0.0670732	0	0	0.37	0.07	.	Rv0862c	CDS	C	T	E	E	Synonymous	115
1020173	0.984375	0.0426829	0	0	0.33	0.02	PPE14	Rv0915c	CDS	G	A	T	M	Non-synonymous	386
1041539	0.984375	0.0365854	0	0	0.33	0	pstB	Rv0933	CDS	C	T	N	N	Non-synonymous	92
1347296	0.984375	0.0426829	0	0	0.33	0.02	.	Rv1204c	CDS	C	T	L	L	Synonymous	443
1449710	0.984375	0.0487805	0	0	0.33	0.04	thrA	Rv1294	CDS	C	G	T	T	Synonymous	112
1450151	0.984375	0.0426829	0	0	0.33	0.02	thrA	Rv1294	CDS	C	G	T	T	Synonymous	259
1470649	0.984375	0.0426829	0	0	0.33	0.02	murA	Rv1315	CDS	G	C	R	T	Non-synonymous	110
1593229	0.984375	0.0487805	0	0	0.33	0.04	lprH	Rv1418	CDS	C	T	H	H	Synonymous	197
1673425	0.925781	0.0426829	0.0888325	0.00244499	0.41	0	Rv1482c-fabG1	Rv1482c-Rv1483	Intergenic	C	T	.	.	.	-15
1718956	0.984375	0.0365854	0	0	0.33	0	.	Rv1524	CDS	C	T	I	I	Synonymous	77
1722187	0.921875	0.0365854	0	0	0.15	0	pks5	Rv1527c	CDS	C	G	G	R	Non-synonymous	2075
1755126	0.941406	0.0365854	0	0	0.3	0	fadD11	Rv1550	CDS	T	C	Y	H	Non-synonymous	471
1803371	0.984375	0.0365854	0	0	0.33	0	hisA	Rv1603	CDS	C	G	G	G	Synonymous	26
1814344	0.925781	0.0365854	0	0	0.15	0	lgt	Rv1614	CDS	G	A	E	K	Non-synonymous	392
1896311	0.984375	0.0426829	0	0	0.33	0.02	.	Rv1670	CDS	G	A	P	P	Synonymous	64
1926076	0.984375	0.0670732	0	0	0.37	0.07	.	Rv1700	CDS	C	T	V	V	Synonymous	165
2081329	0.984375	0.0365854	0	0	0.33	0	.	Rv1835c	CDS	T	G	Y	S	Non-synonymous	420
2147003	0.933594	0.0365854	0	0	0.33	0	lipJ	Rv1900c	CDS	C	T	V	I	Non-synonymous	211
2164929	0.980469	0.0670732	0	0	0.37	0.07	PPE34	Rv1917c	CDS	G	A	R	C	Non-synonymous	795
2284636	0.980469	0.0365854	0	0	0.26	0	.	Rv2038c	CDS	A	C	L	W	Non-synonymous	54
2329255	0.984375	0.0426829	0	0	0.33	0.02	cobL	Rv2072c	CDS	G	T	P	T	Non-synonymous	298
2335157	0.984375	0.0365854	0	0	0.33	0	.	Rv2078	CDS	C	G	P	P	Synonymous	33
2338768	0.976562	0.0487805	0	0	0	0	.	Rv2082	CDS	G	T	P	P	Synonymous	20
2463437	0.980469	0.0365854	0	0	0.33	0	.	Rv2199c	CDS	G	A	G	G	Synonymous	72
2625924	0.9375	0.0426829	1	0.997555	0.3	0	esxO	Rv2346c	CDS	T	C	A	A	Synonymous	83
2626490	0.921875	0.0426829	0	0	0	0	esxP	Rv2347c	CDS	G	A	H	H	Synonymous	10
2813575	0.984375	0.0426829	0	0	0.33	0.02	.	Rv2499c	CDS	G	A	V	V	Synonymous	52
2836064	0.980469	0.0365854	0	0	0.33	0	PE26	Rv2519	CDS	G	A	G	S	Non-synonymous	94
3011653	0.984375	0.0365854	0	0	0.33	0	.	Rv2694c	CDS	T	C	I	V	Non-synonymous	39
3171682	0.984375	0.0365854	0	0	0.33	0	glnA4	Rv2860c	CDS	G	A	A	V	Non-synonymous	440
3195882	0.984375	0.0365854	0	0	0.33	0	.	Rv2886c	CDS	G	A	P	L	Non-synonymous	184
3220221	0.984375	0.0426829	0	0	0.3	0.02	.	Rv2913c	CDS	G	A	P	L	Non-synonymous	493
3298221	0.984375	0.0426829	0	0	0.3	0.02	fadD22	Rv2948c	CDS	G	A	D	D	Synonymous	578
3547078	0.925781	0.0365854	0	0	0.15	0	.	Rv3178-Rv3179	Intergenic	C	T	.	.	.	-540
3623222	0.984375	0.0487805	0	0	0.33	0.04	lpqB	Rv3244c	CDS	T	C	R	R	Synonymous	563
3718602	0.984375	0.0365854	0	0	0.33	0	nagA	Rv3332	CDS	T	G	V	G	Non-synonymous	3
3811720	0.984375	0.0365854	0	0	0.33	0	.	Rv3395A	CDS	T	G	V	G	Non-synonymous	1
3864764	0.976562	0.0487805	0	0	0.33	0.04	eccC4	Rv3447c	CDS	C	T	G	S	Non-synonymous	1159
3999740	0.984375	0.0670732	0	0	0.37	0.07	.	Rv3559c	CDS	G	A	P	P	Synonymous	232
4003778	0.980469	0.0426829	0	0	0.33	0.02	fadE31	Rv3562	CDS	C	A	G	G	Synonymous	206
4094041	0.933594	0.0365854	0	0	0.3	0	PE_PGRS61	Rv3653	CDS	T	C	I	I	Synonymous	34
4128452	0.984375	0.0426829	0	0	0.33	0.02	cyp137	Rv3685c	CDS	C	A	A	S	Non-synonymous	92
4278269	0.984375	0.0365854	0	0	0.33	0	PE_PGRS62-Rv3813c	Rv3812-Rv3813c	Intergenic	A	G	.	.	.	.
4326632	0.925781	0.0365854	0	0	0.15	0	ethA	Rv3854c	CDS	T	G	H	P	Non-synonymous	281
4404960	0.984375	0.0670732	0	0	0.37	0.07	.	Rv3916c	CDS	C	G	E	Q	Non-synonymous	70
Indels	Proportion with alternative allele
Position	MDR_Ural	nonMDR_Ural	MDR_Beijing	nonMDR_Beijing	MDR_Georgia	nonMDR_Georgia	Gene	Locus_Tag	NCR
472331	0.984375	0.0487805	0	0	0.3	0.04	ndhA	Rv0392c	CDS
2579510	0.925781	0.0365854	0	0	0.17	0	.	Rv2307B	CDS
2794344	0.984375	0.0365854	0	0	0.3	0	argW-echA14	argW-Rv2486	intergenic
2805550	0.902344	0.0365854	0	0	0.04	0.02	PE_PGRS43	Rv2490c	CDS
3528971	0.984375	0.0426829	0.00253807	0.0122249	0.91	0.87	PPE53	Rv3159c	CDS

### Sheet: Table S3
Table S3: Reults of the genome wide association study
		Beijing		Ural
		MDR	non-MDR	MDR	non-MDR
	rpoB S450L	0.8858	0.0073	0.9141	0
	katG S315T	0.9949	0.1565
	rpsL K43R	0.8426	0.181

### Sheet: Table S4
Table S4: Demographic make-up of time-based clades

### Sheet: Table S5
Table S5: Antimicrobial resistance mutations
START	STOP	CDS	Name	LocusTag
5240	7267	Drug_resistance	gyrB	Rv0005
7302	9818	Drug_resistance	gyrA	Rv0006
156578	157600	Drug_resistance	fbpC	Rv0129c
408634	409173	Drug_resistance	.	Rv0340
409362	410801	Drug_resistance	iniB	Rv0341
410838	412760	Drug_resistance	iniA	Rv0342
412757	414238	Drug_resistance	iniC	Rv0343
759807	763325	Drug_resistance	rpoB	Rv0667
781560	781934	Drug_resistance	rpsL	Rv0682
1416181	1417347	Drug_resistance	embR	Rv1267c
1471846	1473382	Drug_resistance	rrs	rrs
1673440	1674183	Drug_resistance	fabG1	Rv1483
1674202	1675011	Drug_resistance	inhA	Rv1484
1792400	1793740	Drug_resistance	.	Rv1592c
1917940	1918746	Drug_resistance	tlyA	Rv1694
2006636	2006947	Drug_resistance	.	Rv1772
2101651	2103042	Drug_resistance	ndh	Rv1854c
2153889	2156111	Drug_resistance	katG	Rv1908c
2156149	2156592	Drug_resistance	furA	Rv1909c
2288681	2289241	Drug_resistance	pncA	Rv2043c
2515304	2516548	Drug_resistance	srmR	Rv2242
2516787	2517695	Drug_resistance	fabD	Rv2243
2518115	2519365	Drug_resistance	kasA	Rv2245
2520743	2522164	Drug_resistance	accD6	Rv2247
2725571	2726087	Drug_resistance	oxyR	Rv2427a
2726193	2726780	Drug_resistance	ahpC	Rv2428
3073680	3074471	Drug_resistance	thyA	Rv2764c
3153039	3154631	Drug_resistance	efpA	Rv2846c
3489506	3490375	Drug_resistance	moaR1	Rv3124
3490476	3491651	Drug_resistance	PPE49	Rv3125c
3491808	3492122	Drug_resistance	.	Rv3126c
3505363	3506769	Drug_resistance	fadE24	Rv3139
3644898	3645977	Drug_resistance	manB	Rv3264c
3646895	3647809	Drug_resistance	rmlD	Rv3266c
4007331	4008182	Drug_resistance	nhoA	Rv3566c
4239863	4243147	Drug_resistance	embC	Rv3793
4243233	4246517	Drug_resistance	embA	Rv3794
4246514	4249810	Drug_resistance	embB	Rv3795
4264563	4265462	Drug_resistance	fbpD	Rv3803c
4326004	4327473	Drug_resistance	ethA	Rv3854c
4407528	4408202	Drug_resistance	gid	Rv3919c
